# Intracranial EEG biomarkers for seizure lateralization in rapidly-bisynchronous epilepsy after laser corpus callosotomy

**DOI:** 10.1101/2020.12.19.20248557

**Authors:** Simon Khuvis, Sean T. Hwang, Ashesh D. Mehta

## Abstract

**Objective:** It has been asserted that high-frequency analysis of intracranial EEG (iEEG) data may yield information useful in localizing epileptogenic foci.

**Methods:** We tested whether proposed biomarkers could predict lateralization based on iEEG data collected prior to corpus callostomy (CC) in patients with bisynchronous epilepsy, whose seizures lateralized definitively post-CC. Lateralization data derived from algorithmically-computed ictal phase-locked high gamma (PLHG), high gamma amplitude (HGA) and line length (LL), as well as interictal high-frequency oscillation (HFO) and interictal epileptiform discharge (IED) rate metrics were compared against ground-truth lateralization from post-CC ictal iEEG.

**Results:** Pre-CC unilateral IEDs were more frequent on the more-pathologic side in all subjects. HFO rate predicted lateralization in one subject, but was sensitive to detection threshold. On pre-CC data, no ictal metric showed better predictive power than any other. All post-corpus callosotomy seizures lateralized to the pathological hemisphere using PLHG, HGA and LL metrics.

**Conclusions:** While quantitative metrics of IED rate and ictal HGA, PHLG and LL all accurately lateralize based on post-CC iEEG, only IED rate consistently does so based on pre-CC data.

**Significance:** Quantitative analysis of IEDs may be useful in localizing seizure pathology. More work is needed to develop reliable techniques for high-frequency iEEG analysis.

**Highlights:**

- We evaluated intracranial EEG biomarkers in corpus callostomy patients with bisynchronous seizures pre-operatively.
- Despite testing more contemporary metrics, only interictal epileptiform discharge counting consistently lateralized seizure foci.
- High-frequency metrics, especially high-frequency oscillation counting, appear to be sensitive to parameter selection.
