## Appendix C for "Intracranial EEG biomarkers for seizure lateralization in rapidly-bisynchronous epilepsy after laser corpus callosotomy"

### Sheet: Subject 1
Channel	Included	>1 High-HFO Interval (Pre-CC)	>1 High-HFO Interval (Post-CC)
LFo_01	TRUE	FALSE	FALSE
LFo_02	TRUE	FALSE	FALSE
LFo_03	TRUE	FALSE	FALSE
LFo_04	TRUE	FALSE	FALSE
LFo_05	TRUE	FALSE	FALSE
LFo_06	TRUE	FALSE	FALSE
LFo_07	TRUE	FALSE	FALSE
LFo_08	TRUE	FALSE	FALSE
LFi_01	TRUE	FALSE	FALSE
LFi_02	TRUE	FALSE	FALSE
LFi_03	TRUE	FALSE	FALSE
LFi_04	TRUE	FALSE	FALSE
LFi_05	TRUE	FALSE	FALSE
LFi_06	TRUE	FALSE	FALSE
LFi_07	TRUE	FALSE	FALSE
LFi_08	TRUE	FALSE	FALSE
LFi_09	FALSE	FALSE	FALSE
LFi_10	FALSE	FALSE	FALSE
LFx_01	TRUE	FALSE	FALSE
LFx_02	TRUE	FALSE	FALSE
LFx_03	TRUE	FALSE	FALSE
LFx_04	TRUE	FALSE	FALSE
LFx_05	TRUE	FALSE	FALSE
LFx_06	TRUE	FALSE	FALSE
LFx_07	TRUE	FALSE	FALSE
LFx_08	TRUE	FALSE	FALSE
LFx_09	TRUE	FALSE	FALSE
LFx_10	TRUE	FALSE	FALSE
LFIP01	TRUE	FALSE	FALSE
LFIP02	TRUE	FALSE	FALSE
LFIP03	TRUE	FALSE	FALSE
LFIP04	TRUE	FALSE	FALSE
LFIP05	TRUE	FALSE	FALSE
LFIP06	TRUE	FALSE	FALSE
LFIP07	TRUE	FALSE	FALSE
LFIP08	TRUE	FALSE	FALSE
LFIP09	TRUE	FALSE	FALSE
LFIP10	TRUE	FALSE	FALSE
LFIP11	TRUE	FALSE	FALSE
LFIP12	FALSE	FALSE	FALSE
LFIa01	FALSE	FALSE	FALSE
LFIa02	FALSE	FALSE	FALSE
LFIa03	FALSE	FALSE	FALSE
LFIa04	FALSE	FALSE	FALSE
LFIa05	TRUE	FALSE	FALSE
LFIa06	FALSE	FALSE	FALSE
LFIa07	FALSE	FALSE	FALSE
LFIa08	FALSE	FALSE	FALSE
LFIa09	TRUE	FALSE	FALSE
LFIa10	TRUE	FALSE	FALSE
LFIa11	TRUE	FALSE	FALSE
LFIa12	FALSE	FALSE	FALSE
LFa_01	TRUE	FALSE	FALSE
LFa_02	TRUE	FALSE	FALSE
LFa_03	FALSE	FALSE	FALSE
LFa_04	TRUE	FALSE	FALSE
LFa_05	TRUE	FALSE	FALSE
LFa_06	TRUE	FALSE	FALSE
LFa_07	FALSE	FALSE	FALSE
LFa_08	TRUE	FALSE	FALSE
LFa_09	TRUE	FALSE	FALSE
LFa_10	TRUE	FALSE	FALSE
LFm_01	TRUE	FALSE	FALSE
LFm_02	FALSE	FALSE	FALSE
LFm_03	TRUE	FALSE	FALSE
LFm_04	TRUE	FALSE	FALSE
LFm_05	TRUE	FALSE	FALSE
LFm_06	TRUE	FALSE	FALSE
LFm_07	TRUE	FALSE	FALSE
LFm_08	TRUE	FALSE	FALSE
LFp_01	TRUE	FALSE	FALSE
LFp_02	TRUE	FALSE	FALSE
LFp_03	TRUE	FALSE	FALSE
LFp_04	TRUE	FALSE	FALSE
LFp_05	TRUE	FALSE	FALSE
LFp_06	TRUE	FALSE	FALSE
LFp_07	TRUE	FALSE	FALSE
LFp_08	TRUE	FALSE	FALSE
LFp_09	TRUE	FALSE	FALSE
LFp_10	TRUE	FALSE	FALSE
LP__01	TRUE	FALSE	FALSE
LP__02	TRUE	FALSE	FALSE
LP__03	TRUE	FALSE	FALSE
LP__04	TRUE	TRUE	FALSE
LP__05	TRUE	FALSE	FALSE
LP__06	TRUE	FALSE	FALSE
LP__07	TRUE	FALSE	FALSE
LP__08	FALSE	FALSE	FALSE
LP__09	FALSE	FALSE	FALSE
LP__10	TRUE	FALSE	FALSE
LI__01	TRUE	FALSE	FALSE
LI__02	TRUE	FALSE	FALSE
LI__03	TRUE	FALSE	FALSE
LI__04	TRUE	FALSE	FALSE
LI__05	TRUE	FALSE	FALSE
LI__06	TRUE	FALSE	FALSE
LI__07	TRUE	FALSE	FALSE
LI__08	TRUE	FALSE	FALSE
LI__09	TRUE	TRUE	FALSE
LI__10	TRUE	TRUE	FALSE
LDH_01	TRUE	TRUE	FALSE
LDH_02	TRUE	FALSE	FALSE
LDH_03	TRUE	FALSE	FALSE
LDH_04	TRUE	FALSE	FALSE
LDH_05	TRUE	FALSE	FALSE
LDH_06	TRUE	FALSE	FALSE
LDH_07	TRUE	FALSE	FALSE
LDH_08	TRUE	FALSE	FALSE
LDH_09	TRUE	FALSE	FALSE
LDH_10	TRUE	FALSE	FALSE
RFo_01	TRUE	FALSE	FALSE
RFo_02	FALSE	FALSE	FALSE
RFo_03	TRUE	FALSE	FALSE
RFo_04	TRUE	FALSE	FALSE
RFo_05	TRUE	FALSE	FALSE
RFo_06	TRUE	FALSE	FALSE
RFo_07	TRUE	FALSE	FALSE
RFo_08	TRUE	TRUE	FALSE
RFi_01	TRUE	FALSE	FALSE
RFi_02	TRUE	FALSE	FALSE
RFi_03	TRUE	FALSE	FALSE
RFi_04	TRUE	FALSE	FALSE
RFi_05	TRUE	FALSE	FALSE
RFi_06	TRUE	FALSE	FALSE
RFi_07	TRUE	FALSE	FALSE
RFi_08	TRUE	FALSE	FALSE
RFi_09	TRUE	FALSE	FALSE
RFi_10	TRUE	FALSE	FALSE
RFx_01	TRUE	FALSE	FALSE
RFx_02	TRUE	FALSE	FALSE
RFx_03	TRUE	FALSE	FALSE
RFx_04	TRUE	FALSE	FALSE
RFx_05	TRUE	FALSE	FALSE
RFx_06	FALSE	FALSE	FALSE
RFx_07	TRUE	TRUE	FALSE
RFx_08	TRUE	TRUE	FALSE
RFx_09	TRUE	TRUE	FALSE
RFx_10	TRUE	FALSE	FALSE
RFIp01	TRUE	FALSE	FALSE
RFIp02	TRUE	FALSE	FALSE
RFIp03	TRUE	FALSE	FALSE
RFIp04	TRUE	FALSE	FALSE
RFIp05	FALSE	FALSE	FALSE
RFIp06	TRUE	TRUE	FALSE
RFIp07	FALSE	FALSE	FALSE
RFIp08	TRUE	FALSE	FALSE
RFIp09	FALSE	FALSE	FALSE
RFIp10	FALSE	FALSE	FALSE
RFIp11	FALSE	FALSE	FALSE
RFIp12	FALSE	FALSE	FALSE
RFIa01	FALSE	FALSE	FALSE
RFIa02	FALSE	FALSE	FALSE
RFIa03	TRUE	FALSE	FALSE
RFIa04	TRUE	FALSE	FALSE
RFIa05	TRUE	FALSE	FALSE
RFIa06	TRUE	FALSE	FALSE
RFIa07	TRUE	FALSE	FALSE
RFIa08	TRUE	FALSE	FALSE
RFIa09	TRUE	FALSE	FALSE
RFIa10	FALSE	FALSE	FALSE
RFIa11	TRUE	TRUE	FALSE
RFIa12	TRUE	TRUE	FALSE
RFa_03	TRUE	FALSE	FALSE
RFa_04	TRUE	TRUE	FALSE
RFa_05	TRUE	TRUE	FALSE
RFa_06	TRUE	FALSE	FALSE
RFa_07	TRUE	FALSE	FALSE
RFa_08	TRUE	FALSE	FALSE
RFa_09	TRUE	FALSE	FALSE
RFa_10	FALSE	FALSE	FALSE
RFm_01	FALSE	FALSE	FALSE
RFm_02	TRUE	FALSE	FALSE
RFm_03	TRUE	FALSE	FALSE
RFm_04	TRUE	FALSE	FALSE
RFm_05	TRUE	FALSE	FALSE
RFm_06	TRUE	FALSE	FALSE
RFm_07	TRUE	FALSE	FALSE
RFm_08	TRUE	TRUE	FALSE
RFp_01	TRUE	FALSE	FALSE
RFp_02	TRUE	FALSE	FALSE
RFp_03	TRUE	FALSE	FALSE
RFp_04	TRUE	FALSE	FALSE
RFp_05	TRUE	FALSE	FALSE
RFp_06	TRUE	FALSE	FALSE
RFp_07	TRUE	FALSE	FALSE
RFp_08	TRUE	FALSE	FALSE
RFp_09	TRUE	FALSE	FALSE
RFp_10	TRUE	FALSE	FALSE
RP__01	TRUE	FALSE	FALSE
RP__02	TRUE	FALSE	FALSE
RP__03	TRUE	FALSE	FALSE
RP__04	TRUE	FALSE	FALSE
RP__05	TRUE	FALSE	FALSE
RP__06	TRUE	FALSE	FALSE
RP__07	TRUE	FALSE	FALSE
RP__08	TRUE	FALSE	FALSE
RP__09	TRUE	FALSE	FALSE
RP__10	TRUE	FALSE	FALSE
RI__01	TRUE	FALSE	FALSE
RI__02	TRUE	FALSE	FALSE
RI__03	TRUE	FALSE	FALSE
RI__04	TRUE	FALSE	FALSE
RI__05	TRUE	FALSE	FALSE
RI__06	TRUE	FALSE	FALSE
RI__07	TRUE	FALSE	FALSE
RI__08	TRUE	TRUE	FALSE
RI__09	TRUE	TRUE	FALSE
RI__10	TRUE	TRUE	FALSE
RDh_01	TRUE	FALSE	FALSE
RDh_02	TRUE	FALSE	FALSE
RDh_03	TRUE	FALSE	FALSE
RDh_04	TRUE	FALSE	FALSE
RDh_05	TRUE	FALSE	FALSE
RDh_06	TRUE	FALSE	FALSE
RDh_07	TRUE	FALSE	FALSE
RDh_08	TRUE	FALSE	FALSE
RDh_09	TRUE	FALSE	FALSE
RDh_10	TRUE	FALSE	FALSE

### Sheet: Subject 2
Channel	Included	In/Adjacent to Structural Lesion	>1 High-HFO Interval (Pre-CC)	>1 High-HFO Interval (Post-CC)
LFo_01	TRUE	FALSE	FALSE	FALSE
LFo_02	TRUE	FALSE	FALSE	FALSE
LFo_03	TRUE	FALSE	FALSE	FALSE
LFo_04	TRUE	FALSE	FALSE	FALSE
LFo_05	TRUE	FALSE	FALSE	FALSE
LFo_06	TRUE	FALSE	FALSE	FALSE
LFo_07	TRUE	FALSE	FALSE	FALSE
LFo_08	TRUE	FALSE	FALSE	FALSE
LFo_09	TRUE	FALSE	FALSE	FALSE
LFo_10	TRUE	FALSE	FALSE	FALSE
LFo_11	TRUE	FALSE	FALSE	FALSE
LFo_12	TRUE	FALSE	TRUE	FALSE
LFo_13	FALSE	FALSE	FALSE	FALSE
LFo_14	FALSE	FALSE	FALSE	FALSE
LFi_01	TRUE	FALSE	FALSE	FALSE
LFi_02	TRUE	FALSE	FALSE	FALSE
LFi_03	TRUE	FALSE	FALSE	FALSE
LFi_04	TRUE	FALSE	FALSE	FALSE
LFi_05	TRUE	FALSE	FALSE	FALSE
LFi_06	TRUE	FALSE	FALSE	FALSE
LFi_07	TRUE	FALSE	FALSE	FALSE
LFi_08	TRUE	FALSE	FALSE	FALSE
LFi_09	TRUE	FALSE	FALSE	FALSE
LFi_10	TRUE	FALSE	FALSE	FALSE
LFi_11	TRUE	FALSE	FALSE	FALSE
LFi_12	TRUE	FALSE	FALSE	FALSE
LFi_13	TRUE	FALSE	FALSE	FALSE
LFi_14	TRUE	FALSE	FALSE	FALSE
LFx_01	FALSE	FALSE	FALSE	FALSE
LFx_02	TRUE	FALSE	FALSE	FALSE
LFx_03	TRUE	FALSE	FALSE	FALSE
LFx_04	TRUE	FALSE	FALSE	FALSE
LFx_05	TRUE	FALSE	FALSE	FALSE
LFx_06	TRUE	FALSE	FALSE	FALSE
LFx_07	TRUE	FALSE	FALSE	FALSE
LFx_08	TRUE	FALSE	FALSE	FALSE
LFx_09	TRUE	FALSE	FALSE	FALSE
LFx_10	TRUE	FALSE	FALSE	FALSE
LFx_11	TRUE	FALSE	FALSE	FALSE
LFx_12	TRUE	FALSE	FALSE	FALSE
LFx_13	TRUE	FALSE	TRUE	FALSE
LFx_14	FALSE	FALSE	FALSE	FALSE
LFa_01	TRUE	FALSE	FALSE	FALSE
LFa_02	TRUE	FALSE	FALSE	FALSE
LFa_03	TRUE	FALSE	FALSE	FALSE
LFa_04	TRUE	FALSE	FALSE	FALSE
LFa_05	TRUE	FALSE	FALSE	FALSE
LFa_06	TRUE	FALSE	FALSE	FALSE
LFa_07	TRUE	FALSE	FALSE	FALSE
LFa_08	TRUE	FALSE	FALSE	FALSE
LFa_09	TRUE	FALSE	FALSE	FALSE
LFa_10	TRUE	FALSE	FALSE	FALSE
LFa_11	TRUE	FALSE	FALSE	FALSE
LFa_12	FALSE	FALSE	FALSE	FALSE
LFm_01	TRUE	FALSE	FALSE	FALSE
LFm_02	TRUE	FALSE	FALSE	FALSE
LFm_03	TRUE	FALSE	FALSE	FALSE
LFm_04	TRUE	FALSE	FALSE	FALSE
LFm_05	TRUE	FALSE	FALSE	FALSE
LFm_06	TRUE	FALSE	FALSE	FALSE
LFm_07	TRUE	FALSE	FALSE	FALSE
LFm_08	TRUE	FALSE	FALSE	FALSE
LFm_09	TRUE	FALSE	FALSE	FALSE
LFm_10	TRUE	FALSE	FALSE	FALSE
LFm_11	TRUE	FALSE	FALSE	FALSE
LFm_12	TRUE	FALSE	FALSE	FALSE
LFm_13	FALSE	FALSE	FALSE	FALSE
LFm_14	FALSE	FALSE	FALSE	FALSE
LFp_01	TRUE	FALSE	FALSE	FALSE
LFp_02	TRUE	FALSE	FALSE	FALSE
LFp_03	TRUE	FALSE	FALSE	FALSE
LFp_04	TRUE	FALSE	FALSE	FALSE
LFp_05	TRUE	FALSE	FALSE	FALSE
LFp_06	TRUE	FALSE	FALSE	FALSE
LFp_07	TRUE	FALSE	FALSE	FALSE
LFp_08	TRUE	FALSE	FALSE	FALSE
LFp_09	TRUE	FALSE	FALSE	FALSE
LFp_10	TRUE	FALSE	FALSE	FALSE
LFp_11	TRUE	FALSE	FALSE	FALSE
LFp_12	TRUE	FALSE	FALSE	FALSE
LFp_13	FALSE	FALSE	FALSE	FALSE
LFp_14	FALSE	FALSE	FALSE	FALSE
LP__01	TRUE	FALSE	FALSE	TRUE
LP__02	TRUE	FALSE	FALSE	FALSE
LP__03	TRUE	FALSE	FALSE	FALSE
LP__04	TRUE	FALSE	FALSE	FALSE
LP__05	TRUE	FALSE	FALSE	FALSE
LP__06	TRUE	FALSE	FALSE	FALSE
LP__07	TRUE	FALSE	FALSE	FALSE
LP__08	TRUE	FALSE	FALSE	FALSE
LP__09	TRUE	FALSE	FALSE	FALSE
LP__10	TRUE	FALSE	FALSE	FALSE
LP__11	TRUE	FALSE	FALSE	FALSE
LP__12	FALSE	FALSE	FALSE	FALSE
LP__13	FALSE	FALSE	FALSE	FALSE
LP__14	FALSE	FALSE	FALSE	FALSE
LDa_01	TRUE	FALSE	FALSE	FALSE
LDa_02	TRUE	FALSE	FALSE	FALSE
LDa_03	FALSE	FALSE	FALSE	FALSE
LDa_04	TRUE	FALSE	TRUE	FALSE
LDa_05	TRUE	FALSE	FALSE	FALSE
LDa_06	TRUE	FALSE	FALSE	FALSE
LDa_07	TRUE	FALSE	FALSE	FALSE
LDa_08	TRUE	FALSE	FALSE	FALSE
LDa_09	TRUE	FALSE	FALSE	FALSE
LDa_10	TRUE	FALSE	FALSE	FALSE
LDa_11	TRUE	FALSE	FALSE	FALSE
LDa_12	TRUE	FALSE	FALSE	FALSE
LDa_13	FALSE	FALSE	FALSE	FALSE
LDa_14	FALSE	FALSE	FALSE	FALSE
LI__01	TRUE	FALSE	FALSE	FALSE
LI__02	TRUE	FALSE	FALSE	FALSE
LI__03	TRUE	FALSE	FALSE	FALSE
LI__04	TRUE	FALSE	FALSE	FALSE
LI__05	TRUE	FALSE	FALSE	FALSE
LI__06	TRUE	FALSE	FALSE	FALSE
LI__07	TRUE	FALSE	FALSE	FALSE
LI__08	TRUE	FALSE	FALSE	FALSE
LI__09	TRUE	FALSE	FALSE	FALSE
LI__10	TRUE	FALSE	FALSE	FALSE
LI__11	TRUE	FALSE	FALSE	FALSE
LI__12	TRUE	FALSE	FALSE	FALSE
LI__13	TRUE	FALSE	FALSE	FALSE
LI__14	TRUE	FALSE	FALSE	FALSE
LI__15	FALSE	FALSE	FALSE	FALSE
RFo_01	TRUE	FALSE	FALSE	FALSE
RFo_02	TRUE	FALSE	FALSE	FALSE
RFo_03	TRUE	TRUE	FALSE	FALSE
RFo_04	TRUE	TRUE	FALSE	FALSE
RFo_05	TRUE	TRUE	FALSE	FALSE
RFo_06	TRUE	TRUE	FALSE	FALSE
RFo_07	TRUE	TRUE	FALSE	FALSE
RFo_08	TRUE	FALSE	FALSE	FALSE
RFo_09	TRUE	FALSE	FALSE	FALSE
RFo_10	TRUE	FALSE	FALSE	FALSE
RFo_11	TRUE	FALSE	FALSE	FALSE
RFo_12	TRUE	FALSE	FALSE	FALSE
RFo_13	TRUE	FALSE	FALSE	FALSE
RFo_14	TRUE	FALSE	FALSE	FALSE
RFi_01	TRUE	FALSE	FALSE	FALSE
RFi_02	TRUE	FALSE	FALSE	FALSE
RFi_03	TRUE	FALSE	FALSE	FALSE
RFi_04	TRUE	FALSE	FALSE	FALSE
RFi_05	TRUE	FALSE	FALSE	FALSE
RFi_06	TRUE	TRUE	FALSE	FALSE
RFi_07	TRUE	TRUE	FALSE	FALSE
RFi_08	TRUE	TRUE	FALSE	FALSE
RFi_09	TRUE	TRUE	FALSE	FALSE
RFi_10	TRUE	TRUE	FALSE	FALSE
RFi_11	TRUE	TRUE	FALSE	FALSE
RFi_12	TRUE	TRUE	FALSE	FALSE
RFi_13	FALSE	TRUE	FALSE	FALSE
RFi_14	FALSE	TRUE	FALSE	FALSE
RFx_01	TRUE	FALSE	FALSE	FALSE
RFx_02	TRUE	FALSE	FALSE	FALSE
RFx_03	TRUE	FALSE	FALSE	FALSE
RFx_04	TRUE	TRUE	FALSE	FALSE
RFx_05	TRUE	TRUE	FALSE	FALSE
RFx_06	TRUE	TRUE	FALSE	FALSE
RFx_07	TRUE	TRUE	FALSE	FALSE
RFx_08	TRUE	TRUE	FALSE	FALSE
RFx_09	TRUE	TRUE	FALSE	FALSE
RFx_10	TRUE	TRUE	FALSE	FALSE
RFx_11	TRUE	TRUE	FALSE	FALSE
RFx_12	TRUE	TRUE	FALSE	FALSE
RFx_13	FALSE	TRUE	FALSE	FALSE
RFx_14	FALSE	TRUE	FALSE	FALSE
RFa_01	TRUE	FALSE	FALSE	FALSE
RFa_02	TRUE	FALSE	FALSE	FALSE
RFa_03	TRUE	FALSE	FALSE	FALSE
RFa_04	TRUE	FALSE	FALSE	FALSE
RFa_05	TRUE	FALSE	FALSE	FALSE
RFa_06	TRUE	FALSE	FALSE	FALSE
RFa_07	TRUE	TRUE	FALSE	FALSE
RFa_08	TRUE	TRUE	FALSE	FALSE
RFa_09	TRUE	TRUE	FALSE	FALSE
RFa_10	TRUE	TRUE	FALSE	FALSE
RFa_11	TRUE	TRUE	FALSE	FALSE
RFa_12	FALSE	TRUE	FALSE	FALSE
RFm_01	TRUE	FALSE	FALSE	FALSE
RFm_02	TRUE	FALSE	FALSE	FALSE
RFm_03	TRUE	FALSE	FALSE	FALSE
RFm_04	TRUE	FALSE	FALSE	FALSE
RFm_05	TRUE	FALSE	FALSE	FALSE
RFm_06	TRUE	TRUE	FALSE	FALSE
RFm_07	TRUE	TRUE	FALSE	FALSE
RFm_08	TRUE	TRUE	FALSE	FALSE
RFm_09	TRUE	TRUE	FALSE	FALSE
RFm_10	FALSE	TRUE	FALSE	FALSE
RFm_11	TRUE	TRUE	TRUE	FALSE
RFm_12	TRUE	TRUE	FALSE	FALSE
RFm_13	FALSE	TRUE	FALSE	FALSE
RFm_14	FALSE	TRUE	FALSE	FALSE
RFp_01	TRUE	FALSE	FALSE	FALSE
RFp_02	TRUE	FALSE	FALSE	FALSE
RFp_03	TRUE	FALSE	FALSE	FALSE
RFp_04	TRUE	FALSE	FALSE	FALSE
RFp_05	TRUE	FALSE	FALSE	FALSE
RFp_06	TRUE	FALSE	FALSE	FALSE
RFp_07	TRUE	FALSE	FALSE	FALSE
RFp_08	TRUE	FALSE	FALSE	FALSE
RFp_09	TRUE	FALSE	FALSE	FALSE
RFp_10	TRUE	FALSE	FALSE	FALSE
RFp_11	TRUE	FALSE	FALSE	FALSE
RFp_12	TRUE	FALSE	TRUE	FALSE
RFp_13	TRUE	FALSE	FALSE	FALSE
RFp_14	TRUE	FALSE	FALSE	FALSE
Rp__01	TRUE	FALSE	FALSE	FALSE
Rp__02	TRUE	FALSE	FALSE	FALSE
Rp__03	TRUE	FALSE	FALSE	FALSE
Rp__04	TRUE	FALSE	FALSE	FALSE
Rp__05	TRUE	FALSE	FALSE	FALSE
Rp__06	TRUE	FALSE	FALSE	FALSE
Rp__07	TRUE	FALSE	FALSE	FALSE
Rp__08	TRUE	FALSE	FALSE	FALSE
Rp__09	TRUE	FALSE	FALSE	FALSE
Rp__10	TRUE	FALSE	FALSE	FALSE
Rp__11	FALSE	FALSE	FALSE	FALSE
Rp__12	TRUE	FALSE	FALSE	FALSE
Rp__13	TRUE	FALSE	FALSE	FALSE
Rp__14	TRUE	FALSE	FALSE	FALSE
RDa_01	TRUE	FALSE	FALSE	FALSE
RDa_02	TRUE	FALSE	FALSE	FALSE
RDa_03	TRUE	FALSE	FALSE	FALSE
RDa_04	TRUE	FALSE	TRUE	FALSE
RDa_05	TRUE	FALSE	TRUE	FALSE
RDa_06	TRUE	FALSE	FALSE	FALSE
RDa_07	TRUE	FALSE	FALSE	FALSE
RDa_08	TRUE	FALSE	FALSE	FALSE
RDa_09	TRUE	FALSE	FALSE	FALSE
RDa_10	TRUE	FALSE	FALSE	FALSE
RDa_11	TRUE	FALSE	FALSE	FALSE
RDa_12	TRUE	FALSE	FALSE	FALSE
RDa_13	TRUE	FALSE	FALSE	FALSE
RDa_14	TRUE	FALSE	TRUE	FALSE
RI__01	TRUE	FALSE	FALSE	FALSE
RI__02	TRUE	FALSE	FALSE	FALSE
RI__03	TRUE	TRUE	FALSE	FALSE
RI__04	TRUE	TRUE	FALSE	FALSE
RI__05	TRUE	TRUE	FALSE	FALSE
RI__06	TRUE	TRUE	FALSE	FALSE
RI__07	TRUE	TRUE	TRUE	FALSE
RI__08	TRUE	TRUE	FALSE	FALSE
RI__09	TRUE	TRUE	FALSE	FALSE
RI__10	TRUE	TRUE	FALSE	FALSE
RI__11	TRUE	TRUE	FALSE	FALSE
RI__12	TRUE	TRUE	FALSE	FALSE
RI__13	TRUE	TRUE	FALSE	FALSE
RI__14	TRUE	TRUE	FALSE	FALSE
RI__15	FALSE	FALSE	FALSE	FALSE

### Sheet: Subject 3
Channel	Included	In/Adjacent to Structural Lesion	>1 High-HFO Interval (Pre-CC)	>1 High-HFO Interval (Post-CC)
LI__01	TRUE	FALSE	FALSE	FALSE
LI__02	TRUE	FALSE	FALSE	FALSE
LI__03	TRUE	FALSE	FALSE	FALSE
LI__04	TRUE	FALSE	FALSE	FALSE
LI__05	TRUE	FALSE	FALSE	FALSE
LI__06	TRUE	FALSE	FALSE	FALSE
LI__07	TRUE	FALSE	FALSE	FALSE
LI__08	TRUE	FALSE	FALSE	FALSE
LI__09	TRUE	FALSE	FALSE	FALSE
LI__10	TRUE	FALSE	FALSE	FALSE
LI__11	TRUE	FALSE	FALSE	FALSE
LI__12	TRUE	FALSE	FALSE	FALSE
LI__13	TRUE	TRUE	FALSE	FALSE
LI__14	TRUE	TRUE	FALSE	FALSE
LI__15	TRUE	TRUE	FALSE	FALSE
LDh_01	FALSE	FALSE	FALSE	FALSE
LDh_02	TRUE	FALSE	FALSE	FALSE
LDh_03	TRUE	FALSE	FALSE	FALSE
LDh_04	TRUE	FALSE	FALSE	FALSE
LDh_05	TRUE	FALSE	FALSE	FALSE
LDh_06	TRUE	FALSE	FALSE	FALSE
LDh_07	TRUE	FALSE	FALSE	FALSE
LDh_08	TRUE	FALSE	FALSE	FALSE
LDh_09	TRUE	FALSE	FALSE	FALSE
LDh_10	TRUE	FALSE	FALSE	FALSE
LDh_11	TRUE	FALSE	FALSE	FALSE
LDa_01	TRUE	FALSE	FALSE	FALSE
LDa_02	TRUE	FALSE	TRUE	FALSE
LDa_03	TRUE	FALSE	FALSE	FALSE
LDa_04	TRUE	FALSE	FALSE	FALSE
LDa_05	TRUE	FALSE	FALSE	FALSE
LDa_06	TRUE	FALSE	FALSE	FALSE
LDa_07	TRUE	FALSE	FALSE	FALSE
LDa_08	TRUE	FALSE	FALSE	FALSE
LDa_09	TRUE	FALSE	FALSE	FALSE
LDa_10	TRUE	FALSE	FALSE	FALSE
LDa_11	TRUE	FALSE	FALSE	FALSE
LDa_12	TRUE	FALSE	FALSE	FALSE
LFo_01	TRUE	FALSE	FALSE	FALSE
LFo_02	TRUE	FALSE	FALSE	FALSE
LFo_03	TRUE	FALSE	FALSE	FALSE
LFo_04	TRUE	FALSE	FALSE	FALSE
LFo_05	TRUE	FALSE	FALSE	FALSE
LFo_06	TRUE	FALSE	FALSE	FALSE
LFo_07	TRUE	FALSE	FALSE	FALSE
LFo_08	TRUE	FALSE	FALSE	FALSE
LFo_09	TRUE	FALSE	FALSE	FALSE
LFo_10	TRUE	FALSE	FALSE	FALSE
LFo_11	TRUE	FALSE	FALSE	FALSE
LFo_12	TRUE	FALSE	TRUE	FALSE
LTx_01	TRUE	FALSE	FALSE	FALSE
LTx_02	TRUE	FALSE	FALSE	FALSE
LTx_03	TRUE	FALSE	FALSE	FALSE
LTx_04	TRUE	FALSE	FALSE	FALSE
LTx_05	TRUE	FALSE	FALSE	FALSE
LTx_06	TRUE	FALSE	FALSE	FALSE
LTx_07	TRUE	FALSE	FALSE	FALSE
LTx_08	TRUE	FALSE	FALSE	FALSE
LTx_09	TRUE	FALSE	FALSE	FALSE
LTx_10	TRUE	FALSE	FALSE	FALSE
LTx_11	TRUE	FALSE	FALSE	FALSE
LTx_12	TRUE	FALSE	FALSE	FALSE
LFi_01	TRUE	FALSE	FALSE	FALSE
LFi_02	TRUE	FALSE	FALSE	FALSE
LFi_03	TRUE	FALSE	FALSE	FALSE
LFi_04	TRUE	FALSE	FALSE	FALSE
LFi_05	TRUE	FALSE	FALSE	FALSE
LFi_06	TRUE	FALSE	FALSE	FALSE
LFi_07	TRUE	FALSE	FALSE	FALSE
LFi_08	TRUE	FALSE	FALSE	FALSE
LFi_09	TRUE	FALSE	FALSE	FALSE
LFi_10	TRUE	FALSE	FALSE	FALSE
LFi_11	TRUE	FALSE	FALSE	FALSE
LFi_12	TRUE	FALSE	FALSE	FALSE
LFa_01	TRUE	FALSE	FALSE	FALSE
LFa_02	TRUE	FALSE	FALSE	FALSE
LFa_03	TRUE	FALSE	FALSE	FALSE
LFa_04	TRUE	FALSE	FALSE	FALSE
LFa_05	TRUE	FALSE	FALSE	FALSE
LFa_06	TRUE	FALSE	FALSE	FALSE
LFa_07	TRUE	FALSE	FALSE	FALSE
LFa_08	TRUE	FALSE	FALSE	FALSE
LFa_09	TRUE	FALSE	FALSE	FALSE
LFa_10	TRUE	FALSE	FALSE	FALSE
LFa_11	TRUE	FALSE	FALSE	FALSE
LFm_01	TRUE	FALSE	FALSE	FALSE
LFm_02	TRUE	FALSE	FALSE	FALSE
LFm_03	TRUE	FALSE	FALSE	FALSE
LFm_04	TRUE	FALSE	FALSE	FALSE
LFm_05	TRUE	FALSE	FALSE	FALSE
LFm_06	TRUE	TRUE	FALSE	FALSE
LFm_07	TRUE	TRUE	FALSE	FALSE
LFm_08	TRUE	TRUE	FALSE	FALSE
LFm_09	TRUE	TRUE	FALSE	FALSE
LFm_10	TRUE	TRUE	FALSE	FALSE
LFm_11	TRUE	TRUE	FALSE	FALSE
LFp_01	TRUE	FALSE	FALSE	FALSE
LFp_02	TRUE	FALSE	FALSE	FALSE
LFp_03	TRUE	FALSE	FALSE	FALSE
LFp_04	TRUE	FALSE	FALSE	FALSE
LFp_05	TRUE	FALSE	FALSE	FALSE
LFp_06	TRUE	FALSE	FALSE	FALSE
LFp_07	TRUE	FALSE	FALSE	FALSE
LFp_08	TRUE	FALSE	FALSE	FALSE
LFp_09	TRUE	FALSE	FALSE	FALSE
LFp_10	TRUE	FALSE	FALSE	FALSE
LFp_11	TRUE	FALSE	FALSE	FALSE
LFp_12	TRUE	FALSE	FALSE	FALSE
LP__01	TRUE	FALSE	FALSE	FALSE
LP__02	TRUE	FALSE	FALSE	FALSE
LP__03	TRUE	FALSE	FALSE	FALSE
LP__04	TRUE	FALSE	FALSE	FALSE
LP__05	TRUE	FALSE	FALSE	FALSE
LP__06	TRUE	FALSE	FALSE	FALSE
LP__07	TRUE	FALSE	FALSE	FALSE
LP__08	TRUE	FALSE	FALSE	FALSE
LP__09	TRUE	FALSE	TRUE	FALSE
LP__10	TRUE	FALSE	TRUE	FALSE
LP__11	TRUE	FALSE	TRUE	FALSE
LP__12	TRUE	FALSE	TRUE	FALSE
RI__01	TRUE	FALSE	FALSE	FALSE
RI__02	TRUE	FALSE	FALSE	FALSE
RI__03	TRUE	FALSE	FALSE	FALSE
RI__04	TRUE	FALSE	FALSE	FALSE
RI__05	TRUE	FALSE	FALSE	FALSE
RI__06	TRUE	FALSE	FALSE	FALSE
RI__07	TRUE	FALSE	FALSE	FALSE
RI__08	TRUE	FALSE	FALSE	FALSE
RI__09	TRUE	FALSE	FALSE	FALSE
RI__10	TRUE	FALSE	FALSE	FALSE
RI__11	TRUE	FALSE	FALSE	FALSE
RI__12	TRUE	FALSE	FALSE	FALSE
RI__13	TRUE	FALSE	FALSE	FALSE
RI__14	TRUE	FALSE	FALSE	FALSE
RI__15	TRUE	FALSE	FALSE	FALSE
RDh_01	FALSE	FALSE	FALSE	FALSE
RDh_02	TRUE	FALSE	FALSE	FALSE
RDh_03	TRUE	FALSE	FALSE	FALSE
RDh_04	TRUE	FALSE	FALSE	FALSE
RDh_05	TRUE	FALSE	FALSE	FALSE
RDh_06	TRUE	FALSE	FALSE	FALSE
RDh_07	TRUE	FALSE	FALSE	FALSE
RDh_08	TRUE	FALSE	FALSE	FALSE
RDh_09	TRUE	FALSE	FALSE	FALSE
RDh_10	TRUE	FALSE	FALSE	FALSE
RDh_11	TRUE	FALSE	FALSE	FALSE
RDh_12	TRUE	FALSE	FALSE	FALSE
RDa_01	TRUE	FALSE	FALSE	FALSE
RDa_02	TRUE	FALSE	TRUE	FALSE
RDa_03	TRUE	FALSE	FALSE	FALSE
RDa_04	TRUE	FALSE	FALSE	FALSE
RDa_05	TRUE	FALSE	TRUE	FALSE
RDa_06	TRUE	FALSE	FALSE	FALSE
RDa_07	TRUE	FALSE	FALSE	FALSE
RDa_08	TRUE	FALSE	FALSE	FALSE
RDa_09	TRUE	FALSE	FALSE	FALSE
RDa_10	TRUE	FALSE	FALSE	FALSE
RDa_11	TRUE	FALSE	FALSE	FALSE
RDa_12	TRUE	FALSE	FALSE	FALSE
RTx_01	TRUE	TRUE	FALSE	FALSE
RTx_02	TRUE	TRUE	FALSE	FALSE
RTx_03	TRUE	TRUE	FALSE	FALSE
RTx_04	TRUE	FALSE	FALSE	FALSE
RTx_05	TRUE	FALSE	FALSE	FALSE
RTx_06	TRUE	FALSE	FALSE	FALSE
RTx_07	TRUE	FALSE	FALSE	FALSE
RTx_08	TRUE	FALSE	FALSE	FALSE
RTx_09	TRUE	FALSE	FALSE	FALSE
RTx_10	TRUE	FALSE	FALSE	FALSE
RFo_01	TRUE	FALSE	FALSE	FALSE
RFo_02	TRUE	FALSE	FALSE	FALSE
RFo_03	TRUE	FALSE	FALSE	FALSE
RFo_04	TRUE	FALSE	FALSE	FALSE
RFo_05	TRUE	FALSE	FALSE	FALSE
RFo_06	TRUE	FALSE	FALSE	FALSE
RFo_07	TRUE	FALSE	FALSE	FALSE
RFo_08	TRUE	FALSE	FALSE	FALSE
RFo_09	TRUE	FALSE	FALSE	FALSE
RFo_10	TRUE	FALSE	FALSE	FALSE
RFo_11	TRUE	FALSE	FALSE	FALSE
RFo_12	TRUE	FALSE	FALSE	FALSE
RFo_13	TRUE	FALSE	FALSE	FALSE
RFi_01	FALSE	FALSE	FALSE	FALSE
RFi_02	TRUE	FALSE	FALSE	FALSE
RFi_03	TRUE	FALSE	FALSE	FALSE
RFi_04	TRUE	FALSE	FALSE	FALSE
RFi_05	TRUE	FALSE	FALSE	FALSE
RFi_06	TRUE	FALSE	FALSE	FALSE
RFi_07	TRUE	FALSE	FALSE	FALSE
RFi_08	TRUE	FALSE	FALSE	FALSE
RFi_09	TRUE	FALSE	FALSE	FALSE
RFi_10	TRUE	FALSE	FALSE	FALSE
RFi_11	TRUE	FALSE	FALSE	FALSE
RFi_12	TRUE	FALSE	FALSE	FALSE
RFi_13	TRUE	FALSE	FALSE	FALSE
RFa_01	TRUE	FALSE	FALSE	FALSE
RFa_02	TRUE	FALSE	FALSE	FALSE
RFa_03	TRUE	FALSE	FALSE	FALSE
RFa_04	TRUE	FALSE	FALSE	FALSE
RFa_05	TRUE	FALSE	FALSE	FALSE
RFa_06	TRUE	FALSE	FALSE	FALSE
RFa_07	TRUE	FALSE	FALSE	FALSE
RFa_08	TRUE	FALSE	FALSE	FALSE
RFa_09	TRUE	FALSE	FALSE	FALSE
RFa_10	TRUE	FALSE	FALSE	FALSE
RFa_11	TRUE	FALSE	FALSE	FALSE
RFa_12	TRUE	FALSE	FALSE	FALSE
RFa_13	TRUE	FALSE	FALSE	FALSE
RFa_14	TRUE	FALSE	FALSE	FALSE
RFm_01	TRUE	FALSE	FALSE	FALSE
RFm_02	TRUE	FALSE	FALSE	FALSE
RFm_03	TRUE	FALSE	FALSE	FALSE
RFm_04	TRUE	FALSE	FALSE	FALSE
RFm_05	TRUE	FALSE	FALSE	FALSE
RFm_06	TRUE	FALSE	FALSE	FALSE
RFm_07	TRUE	FALSE	FALSE	FALSE
RFm_08	TRUE	FALSE	FALSE	FALSE
RFm_09	TRUE	FALSE	FALSE	FALSE
RFm_10	TRUE	FALSE	FALSE	FALSE
RFm_11	TRUE	FALSE	FALSE	FALSE
RFm_12	TRUE	FALSE	FALSE	FALSE
RP__01	TRUE	FALSE	FALSE	FALSE
RP__02	TRUE	FALSE	FALSE	FALSE
RP__03	TRUE	FALSE	FALSE	FALSE
RP__04	TRUE	FALSE	FALSE	FALSE
RP__05	TRUE	FALSE	FALSE	FALSE
RP__06	TRUE	FALSE	FALSE	FALSE
RP__07	TRUE	FALSE	FALSE	FALSE
RP__08	TRUE	FALSE	FALSE	FALSE
RP__09	TRUE	FALSE	FALSE	FALSE
RP__10	TRUE	FALSE	FALSE	FALSE
RP__11	TRUE	FALSE	FALSE	FALSE
RP__12	TRUE	FALSE	FALSE	FALSE
RFp_01	TRUE	FALSE	FALSE	FALSE
RFp_02	TRUE	FALSE	FALSE	FALSE
RFp_03	TRUE	FALSE	FALSE	FALSE
RFp_04	TRUE	FALSE	FALSE	FALSE
RFp_05	TRUE	FALSE	FALSE	FALSE
RFp_06	TRUE	FALSE	FALSE	FALSE
RFp_07	TRUE	FALSE	FALSE	FALSE
RFp_08	TRUE	FALSE	FALSE	FALSE
RFp_09	TRUE	FALSE	FALSE	FALSE
RFp_10	TRUE	FALSE	FALSE	FALSE
RFp_11	TRUE	FALSE	FALSE	FALSE
RFp_12	TRUE	FALSE	FALSE	FALSE
RFp_13	TRUE	FALSE	FALSE	FALSE
RFp_14	TRUE	FALSE	FALSE	FALSE
